# Exome copy number variant detection, analysis and classification in a large cohort of families with undiagnosed rare genetic disease

**DOI:** 10.1101/2023.10.05.23296595

**Authors:** Gabrielle Lemire, Alba Sanchis-Juan, Kathryn Russell, Samantha Baxter, Katherine R. Chao, Moriel Singer-Berk, Emily Groopman, Isaac Wong, Eleina England, Julia Goodrich, Lynn Pais, Christina Austin-Tse, Stephanie DiTroia, Emily O’Heir, Vijay S. Ganesh, Monica H. Wojcik, Emily Evangelista, Hana Snow, Ikeoluwa Osei-Owusu, Jack Fu, Mugdha Singh, Yulia Mostovoy, Steve Huang, Kiran Garimella, Samantha L. Kirkham, Jennifer E. Neil, Diane D. Shao, Christopher A. Walsh, Emanuela Argili, Carolyn Le, Elliott H. Sherr, Joseph Gleeson, Shirlee Shril, Ronen Schneider, Friedhelm Hildebrandt, Vijay G. Sankaran, Jill A. Madden, Casie A. Genetti, Alan H. Beggs, Pankaj B. Agrawal, Kinga M. Bujakowska, Emily Place, Eric A. Pierce, Sandra Donkervoort, Carsten G. Bönnemann, Lyndon Gallacher, Zornitza Stark, Tiong Tan, Susan M. White, Ana Töpf, Volker Straub, Mark D. Fleming, Martin R. Pollak, Katrin Õunap, Sander Pajusalu, Kirsten A. Donald, Zandre Bruwer, Gianina Ravenscroft, Nigel G. Laing, Daniel G. MacArthur, Heidi L. Rehm, Michael E. Talkowski, Harrison Brand, Anne O’Donnell-Luria

## Abstract

Copy number variants (CNVs) are significant contributors to the pathogenicity of rare genetic diseases and with new innovative methods can now reliably be identified from exome sequencing. Challenges still remain in accurate classification of CNV pathogenicity. CNV calling using GATK-gCNV was performed on exomes from a cohort of 6,633 families (15,759 individuals) with heterogeneous phenotypes and variable prior genetic testing collected at the Broad Institute Center for Mendelian Genomics of the GREGoR consortium. Each family’s CNV data was analyzed using the *seqr* platform and candidate CNVs classified using the 2020 ACMG/ClinGen CNV interpretation standards. We developed additional evidence criteria to address situations not covered by the current standards. The addition of CNV calling to exome analysis identified causal CNVs for 173 families (2.6%). The estimated sizes of CNVs ranged from 293 bp to 80 Mb with estimates that 44% would not have been detected by standard chromosomal microarrays. The causal CNVs consisted of 141 deletions, 15 duplications, 4 suspected complex structural variants (SVs), 3 insertions and 10 complex SVs, the latter two groups being identified by orthogonal validation methods. We interpreted 153 CNVs as likely pathogenic/pathogenic and 20 CNVs as high interest variants of uncertain significance. Calling CNVs from existing exome data increases the diagnostic yield for individuals undiagnosed after standard testing approaches, providing a higher resolution alternative to arrays at a fraction of the cost of genome sequencing. Our improvements to the classification approach advances the systematic framework to assess the pathogenicity of CNVs.
