## Supplementary material for "Exome copy number variant detection, analysis and classification in a large cohort of families with undiagnosed rare genetic disease": Table S2

### Sheet: Sheet1
Table S2. Contingency table comparing the number of causal and non-causal CNVs and their StrVCTVRE scores
	Causal CNVs	Non-causal CNVs
Variants with score≥0.37	161	6162
Variants with score<0.37	7	4626
Total CNVs	168	10788	10956
	True Positive Rate (Sensitivity)	0.958333
	False Negative Rate	0.0416667
	True Negative Rate (Specificity)	0.42881
	False Positive Rate	0.57119
	Positive Predictive Value (Precision)	0.0254626
	False Discovery Rate	0.974537
	False Omision Rate	0.0015109
	Negative Predictive Value	0.998489
	Accuracy	0.43693
